# Performance of Advanced Large Language Models (GPT-4o, GPT-4, Gemini 1.5 Pro, Claude 3 Opus) on Japanese Medical Licensing Examination: A Comparative Study

**DOI:** 10.1101/2024.07.09.24310129

**Authors:** Mingxin Liu, Tsuyoshi Okuhara, Zhehao Dai, Wenbo Huang, Hiroko Okada, Emi Furukawa, Takahiro Kiuchi

## Abstract

**Purpose:** This study aims to evaluate the accuracy of medical knowledge in the most advanced LLMs (GPT-4o, GPT-4, Gemini 1.5 Pro, and Claude 3 Opus) as of 2024. It is the first to evaluate these LLMs using a non-English medical licensing exam. The insights from this study will guide educators, policymakers, and technical experts in the effective use of AI in medical education and clinical diagnosis.

**Method:** Authors inputted 790 questions from Japanese National Medical Examination into the chat windows of the LLMs to obtain responses. Two authors independently assessed the correctness. Authors analyzed the overall accuracy rates of the LLMs and compared their performance on image and non-image questions, questions of varying difficulty levels, general and clinical questions, and questions from different medical specialties. Additionally, authors examined the correlation between the number of publications and LLMs’ performance in different medical specialties.

**Results:** GPT-4o achieved highest accuracy rate of 89.2% and outperformed the other LLMs in overall performance and each specific category. All four LLMs performed better on non-image questions than image questions, with a 10% accuracy gap. They also performed better on easy questions compared to normal and difficult ones. GPT-4o achieved a 95.0% accuracy rate on easy questions, marking it as an effective knowledge source for medical education. Four LLMs performed worst on “Gastroenterology and Hepatology” specialty. There was a positive correlation between the number of publications and LLM performance in different specialties.

**Conclusions:** GPT-4o achieved an overall accuracy rate close to 90%, with 95.0% on easy questions, significantly outperforming the other LLMs. This indicates GPT-4o’s potential as a knowledge source for easy questions. Image-based questions and question difficulty significantly impact LLM accuracy. “Gastroenterology and Hepatology” is the specialty with the lowest performance. The LLMs’ performance across medical specialties correlates positively with the number of related publications.
