## Supplementary Materials 2 in the manuscript. for "Performance of Advanced Large Language Models (GPT-4o, GPT-4, Gemini 1.5 Pro, Claude 3 Opus) on Japanese Medical Licensing Examination: A Comparative Study"

### Sheet: 2024A
	ChatGPT-4O	ChatGPT-4	Gemini 1.5 PRO	Claude 3 Opus	Type of question	General or clinical question	Questions with image or not	Accuracy rate of human examinees	Medical specialty
1	Correct	Correct	Correct	Correct	MCQ (5 choose 1)	general question		93	Cardiology
2	Correct	Correct	Correct	Correct	MCQ (5 choose 1)	general question		95	Others or general knowledge
3	Correct	Incorrect	Correct	Incorrect	MCQ (5 choose 1)	general question		87	Endocrinology and metabolism
4	Correct	Correct	Correct	Correct	MCQ (5 choose 1)	general question		99	Cardiology
5	Correct	Correct	Correct	Correct	MCQ (5 choose 1)	general question		97	Pulmonology
6	Correct	Incorrect	Incorrect	Incorrect	MCQ (5 choose 1)	general question		82	Gastroenterology and hepatology
7	Incorrect	Incorrect	Incorrect	Incorrect	MCQ (5 choose 1)	general question		86	Health policy, Epidemiology, and Public health
8	Correct	Incorrect	Correct	Incorrect	MCQ (5 choose 1)	general question		82	Gastroenterology and hepatology
9	Correct	Incorrect	Correct	Incorrect	MCQ (5 choose 1)	general question		92	Psychiatrics
10	Correct	Correct	Correct	Incorrect	MCQ (5 choose 1)	general question		78	Infectious disease
11	Correct	Correct	Correct	Incorrect	MCQ (5 choose 1)	general question		79	Urology
12	Correct	Incorrect	Incorrect	Incorrect	MCQ (5 choose 1)	general question		93	Otorhinolaryngology
13	Correct	Correct	Correct	Correct	MCQ (5 choose 2)	general question		98	Gastroenterology and hepatology
14	Correct	Correct	Incorrect	Correct	MCQ (5 choose 3)	general question		90	Immunology and Rheumatology
15	Correct	Correct	Correct	Correct	MCQ (5 choose 1)	clinical question	Yes	95	Hematology
16	Correct	Correct	Correct	Correct	MCQ (5 choose 1)	clinical question		96	Urology
17	Correct	Correct	Correct	Correct	MCQ (5 choose 1)	clinical question	Yes	97	Pediatrics
18	Correct	Incorrect	Correct	Correct	MCQ (5 choose 1)	clinical question	Yes	92	Ophthalmology
19	Correct	Correct	Correct	Correct	MCQ (5 choose 1)	clinical question		97	Cardiology
20	Correct	Correct	Correct	Correct	MCQ (5 choose 1)	clinical question	Yes	96	Dermatology
21	Incorrect	Incorrect	Correct	Correct	MCQ (5 choose 1)	clinical question	Yes	43	Gastroenterology and hepatology
22	Correct	Correct	Correct	Correct	MCQ (5 choose 1)	clinical question	Yes	86	Infectious disease
23	Correct	Correct	Correct	Correct	MCQ (5 choose 1)	clinical question	Yes	92	Endocrinology and metabolism
24	Incorrect	Correct	Incorrect	Incorrect	MCQ (5 choose 1)	clinical question	Yes	97	Gastroenterology and hepatology
25	Correct	Correct	Correct	Correct	MCQ (5 choose 1)	clinical question		55	Obstetrics and gynecology
26	Correct	Correct	Correct	Correct	MCQ (5 choose 1)	clinical question	Yes	93	Obstetrics and gynecology
27	Correct	Correct	Correct	Correct	MCQ (5 choose 1)	clinical question	Yes	99	Pulmonology
28	Correct	Correct	Correct	Incorrect	MCQ (5 choose 1)	clinical question	Yes	60	Pediatrics
29	Correct	Correct	Correct	Correct	MCQ (5 choose 1)	clinical question		99	Obstetrics and gynecology
30	Correct	Correct	Correct	Correct	MCQ (5 choose 1)	clinical question		97	Psychiatrics
31	Correct	Correct	Correct	Correct	MCQ (5 choose 1)	clinical question		96	Others or general knowledge
32	Correct	Incorrect	Correct	Correct	MCQ (5 choose 1)	clinical question		89	Hematology
33	Correct	Correct	Incorrect	Correct	MCQ (5 choose 1)	clinical question	Yes	55	Otorhinolaryngology
34	Correct	Correct	Correct	Correct	MCQ (5 choose 1)	clinical question	Yes	99	Ophthalmology
35	Correct	Correct	Correct	Correct	MCQ (5 choose 1)	clinical question		74	Infectious disease
36	Correct	Incorrect	Correct	Correct	MCQ (5 choose 1)	clinical question		98	Emergency medicine (including toxicology), anesthesiology and intensive care
37	Correct	Correct	Correct	Correct	MCQ (5 choose 1)	clinical question		99	Orthopedics
38	Correct	Correct	Correct	Correct	MCQ (5 choose 1)	clinical question	Yes	91	Ophthalmology
39	Incorrect	Correct	Correct	Correct	MCQ (5 choose 1)	clinical question	Yes	87	Others or general knowledge
40	Correct	Correct	Correct	Correct	MCQ (5 choose 1)	clinical question		97	Obstetrics and gynecology
41	Correct	Correct	Correct	Correct	MCQ (5 choose 1)	clinical question	Yes	99	Obstetrics and gynecology
42	Correct	Incorrect	Incorrect	Incorrect	MCQ (5 choose 1)	clinical question	Yes	98	Neurology and neurosurgery
43	Correct	Correct	Correct	Correct	MCQ (5 choose 1)	clinical question		53	Otorhinolaryngology
44	Correct	Incorrect	Correct	Correct	MCQ (5 choose 1)	clinical question		98	Nephrology
45	Incorrect	Incorrect	Incorrect	Incorrect	MCQ (5 choose 1)	clinical question	Yes	93	Dermatology
46	Correct	Correct	Correct	Correct	MCQ (5 choose 1)	clinical question	Yes	91	Pulmonology
47	Correct	Correct	Correct	Correct	MCQ (5 choose 1)	clinical question		99	Psychiatrics
48	Correct	Correct	Correct	Correct	MCQ (5 choose 1)	clinical question	Yes	87	Infectious disease
49	Correct	Correct	Correct	Correct	MCQ (5 choose 1)	clinical question	Yes	94	Gastroenterology and hepatology
50	Correct	Correct	Correct	Correct	MCQ (5 choose 1)	clinical question		61	Neurology and neurosurgery
51	Correct	Correct	Correct	Correct	MCQ (5 choose 1)	clinical question	Yes	82	Cardiology
52	Correct	Correct	Correct	Correct	MCQ (5 choose 1)	clinical question	Yes	82	Cardiology
53	Correct	Correct	Correct	Correct	MCQ (5 choose 1)	clinical question		93	Obstetrics and gynecology
54	Correct	Correct	Correct	Correct	MCQ (5 choose 1)	clinical question	Yes	96	Cardiology
55	Correct	Correct	Correct	Correct	MCQ (5 choose 1)	clinical question		99	Infectious disease
56	Correct	Correct	Correct	Correct	MCQ (5 choose 1)	clinical question	Yes	98	Cardiology
57	Correct	Correct	Correct	Correct	MCQ (5 choose 1)	clinical question	Yes	98	Gastroenterology and hepatology
58	Correct	Correct	Correct	Correct	MCQ (5 choose 1)	clinical question		98	Pediatrics
59	Incorrect	Incorrect	Incorrect	Incorrect	MCQ (5 choose 1)	clinical question		93	Hematology
60	Correct	Correct	Correct	Correct	MCQ (5 choose 1)	clinical question		74	Cardiology
61	Incorrect	Incorrect	Incorrect	Incorrect	MCQ (5 choose 1)	clinical question	Yes	76	Obstetrics and gynecology
62	Correct	Correct	Correct	Correct	MCQ (5 choose 1)	clinical question		96	Pediatrics
63	Correct	Incorrect	Incorrect	Correct	MCQ (5 choose 1)	clinical question		52	Infectious disease
64	Correct	Correct	Correct	Incorrect	MCQ (5 choose 1)	clinical question		86	Nephrology
65	Correct	Correct	Correct	Correct	MCQ (5 choose 1)	clinical question		91	Others or general knowledge
66	Correct	Correct	Correct	Correct	MCQ (5 choose 1)	clinical question		97	Neurology and neurosurgery
67	Correct	Incorrect	Correct	Incorrect	MCQ (5 choose 1)	clinical question	Yes	96	Obstetrics and gynecology
68	Correct	Correct	Correct	Correct	MCQ (5 choose 2)	clinical question	Yes	94	Pulmonology
69	Correct	Correct	Correct	Correct	MCQ (5 choose 2)	clinical question	Yes	96	Gastroenterology and hepatology
70	Correct	Correct	Correct	Correct	MCQ (5 choose 2)	clinical question	Yes	87	Endocrinology and metabolism
71	Correct	Correct	Incorrect	Incorrect	MCQ (5 choose 2)	clinical question		15	Infectious disease
72	Correct	Correct	Correct	Incorrect	MCQ (5 choose 3)	clinical question	Yes	81	Dermatology
73	Correct	Correct	Correct	Correct	MCQ (5 choose 3)	clinical question		97	Obstetrics and gynecology
74	Correct	Correct	Correct	Incorrect	MCQ (5 choose 3)	clinical question		61	Infectious disease
75	Correct	Correct	Correct	Correct	calculation question	clinical question		100	Others or general knowledge

### Sheet: 2024B
	ChatGPT-4O	ChatGPT-4	Gemini 1.5 PRO	Claude 3 Opus	Type of question	General or clinical question	Questions with image or not	Accuracy rate of human examinees	Medical specialty
1	Correct	Incorrect	Incorrect	Correct	MCQ (5 choose 1)	general question		59	Others or general knowledge
2	Correct	Correct	Correct	Correct	MCQ (5 choose 1)	general question		98	Others or general knowledge
3	Correct	Correct	Correct	Correct	MCQ (5 choose 1)	general question		83	Pediatrics
4	Correct	Correct	Correct	Correct	MCQ (5 choose 1)	general question		99	Others or general knowledge
5	Correct	Correct	Correct	Correct	MCQ (5 choose 1)	general question		99	Others or general knowledge
6	Correct	Correct	Correct	Correct	MCQ (5 choose 1)	general question		91	Others or general knowledge
7	Correct	Correct	Correct	Correct	MCQ (5 choose 1)	general question		97	Radiology
8	Correct	Correct	Correct	Correct	MCQ (5 choose 1)	general question		98	Others or general knowledge
9	Correct	Incorrect	Correct	Correct	MCQ (5 choose 1)	general question		98	Health policy, Epidemiology, and Public health
10	Correct	Correct	Correct	Correct	MCQ (5 choose 1)	general question		100	Others or general knowledge
11	Correct	Correct	Correct	Correct	MCQ (5 choose 1)	general question		73	Health policy, Epidemiology, and Public health
12	Correct	Incorrect	Correct	Incorrect	MCQ (5 choose 1)	general question	Yes	80	Pulmonology
13	Correct	Correct	Correct	Correct	MCQ (5 choose 1)	general question		95	Others or general knowledge
14	Incorrect	Incorrect	Correct	Correct	MCQ (5 choose 1)	general question		95	Others or general knowledge
15	Correct	Correct	Correct	Correct	MCQ (5 choose 1)	general question		99	Others or general knowledge
16	Correct	Correct	Correct	Correct	MCQ (5 choose 1)	general question		86	Others or general knowledge
17	Correct	Correct	Correct	Correct	MCQ (5 choose 1)	general question		86	Health policy, Epidemiology, and Public health
18	Correct	Incorrect	Incorrect	Correct	MCQ (5 choose 1)	general question	Yes	100	Others or general knowledge
19	Correct	Correct	Correct	Correct	MCQ (5 choose 1)	general question		96	Others or general knowledge
20	Correct	Incorrect	Incorrect	Incorrect	MCQ (5 choose 1)	general question		98	Psychiatrics
21	Correct	Incorrect	Correct	Correct	MCQ (5 choose 1)	general question		86	Emergency medicine (including toxicology), anesthesiology and intensive care
22	Correct	Correct	Correct	Correct	MCQ (5 choose 1)	general question		100	Others or general knowledge
23	Correct	Correct	Correct	Correct	MCQ (5 choose 1)	general question		98	Others or general knowledge
24	Correct	Correct	Correct	Correct	MCQ (5 choose 1)	general question		98	Psychiatrics
25	Correct	Correct	Correct	Correct	MCQ (5 choose 1)	general question		100	Health policy, Epidemiology, and Public health
26	Correct	Correct	Correct	Correct	MCQ (5 choose 1)	clinical question		100	Others or general knowledge
27	Correct	Correct	Correct	Correct	MCQ (5 choose 1)	clinical question		99	Others or general knowledge
28	Correct	Correct	Correct	Correct	MCQ (5 choose 1)	clinical question		100	Others or general knowledge
29	Correct	Incorrect	Correct	Correct	MCQ (5 choose 1)	clinical question		66	Infectious disease
30	Correct	Correct	Correct	Correct	MCQ (5 choose 1)	clinical question		93	Others or general knowledge
31	Correct	Correct	Correct	Correct	MCQ (5 choose 1)	clinical question		99	Emergency medicine (including toxicology), anesthesiology and intensive care
32	Correct	Correct	Correct	Correct	MCQ (5 choose 1)	clinical question		60	Orthopedics
33	Correct	Correct	Correct	Correct	MCQ (5 choose 1)	clinical question		99	Others or general knowledge
34	Correct	Correct	Correct	Correct	MCQ (5 choose 1)	clinical question	Yes	95	Ophthalmology
35	Correct	Correct	Correct	Correct	MCQ (5 choose 1)	clinical question		99	Emergency medicine (including toxicology), anesthesiology and intensive care
36	Incorrect	Incorrect	Correct	Incorrect	MCQ (5 choose 1)	clinical question	Yes	88	Others or general knowledge
37	Correct	Correct	Correct	Correct	MCQ (5 choose 1)	clinical question		99	Infectious disease
38	Incorrect	Correct	Correct	Correct	MCQ (5 choose 1)	clinical question		73	Others or general knowledge
39	Correct	Correct	Incorrect	Correct	MCQ (5 choose 1)	clinical question		97	Nephrology
40	Correct	Correct	Incorrect	Correct	MCQ (5 choose 1)	clinical question		95	Obstetrics and gynecology
41	Correct	Correct	Correct	Correct	MCQ (5 choose 1)	clinical question		97	Gastroenterology and hepatology
42	Correct	Incorrect	Correct	Correct	MCQ (5 choose 1)	clinical question		66	Gastroenterology and hepatology
43	Correct	Incorrect	Correct	Correct	MCQ (5 choose 1)	clinical question		100	Emergency medicine (including toxicology), anesthesiology and intensive care
44	Correct	Correct	Correct	Correct	MCQ (5 choose 1)	clinical question	Yes	96	Neurology and neurosurgery
45	Correct	Correct	Correct	Correct	MCQ (5 choose 1)	clinical question	Yes	98	Cardiology
46	Correct	Correct	Correct	Correct	MCQ (5 choose 1)	clinical question	Yes	94	Cardiology
47	Correct	Correct	Correct	Correct	MCQ (5 choose 1)	clinical question		98	Health policy, Epidemiology, and Public health
48	Correct	Correct	Correct	Correct	MCQ (5 choose 1)	clinical question		99	Others or general knowledge
49	Correct	Incorrect	Correct	Incorrect	MCQ (5 choose 1)	clinical question		88	Endocrinology and metabolism
50	Correct	Correct	Correct	Correct	MCQ (5 choose 1)	clinical question		97	Emergency medicine (including toxicology), anesthesiology and intensive care

### Sheet: 2024C
	ChatGPT-4O	ChatGPT-4	Gemini 1.5 PRO	Claude 3 Opus	Type of question	General or clinical question	Questions with image or not	Accuracy rate of human examinees	Medical specialty
1	Correct	Incorrect	Incorrect	Incorrect	MCQ (5 choose 1)	general question		81	Hematology
2	Correct	Correct	Correct	Correct	MCQ (5 choose 1)	general question		91	Others or general knowledge
3	Correct	Correct	Correct	Correct	MCQ (5 choose 1)	general question		94	Obstetrics and gynecology
4	Correct	Incorrect	Incorrect	Incorrect	MCQ (5 choose 1)	general question		95	Others or general knowledge
5	Correct	Correct	Correct	Correct	MCQ (5 choose 1)	general question		99	Others or general knowledge
6	Correct	Correct	Correct	Incorrect	MCQ (5 choose 1)	general question		91	Others or general knowledge
7	Correct	Correct	Incorrect	Correct	MCQ (5 choose 1)	general question		87	Gastroenterology and hepatology
8	Correct	Correct	Correct	Correct	MCQ (5 choose 1)	general question		99	Immunology and Rheumatology
9	Correct	Correct	Correct	Correct	MCQ (5 choose 1)	general question		77	Others or general knowledge
10	Correct	Incorrect	Correct	Incorrect	MCQ (5 choose 1)	general question		78	Pediatrics
11	Correct	Correct	Correct	Incorrect	MCQ (5 choose 1)	general question		97	Health policy, Epidemiology, and Public health
12	Incorrect	Incorrect	Incorrect	Incorrect	MCQ (5 choose 1)	general question		90	Neurology and neurosurgery
13	Correct	Correct	Correct	Correct	MCQ (5 choose 1)	general question		95	Psychiatrics
14	Correct	Correct	Correct	Incorrect	MCQ (5 choose 1)	general question		94	Pediatrics
15	Correct	Correct	Correct	Correct	MCQ (5 choose 1)	general question		92	Health policy, Epidemiology, and Public health
16	Correct	Correct	Correct	Correct	MCQ (5 choose 1)	general question		100	Obstetrics and gynecology
17	Correct	Incorrect	Question LLM refused to answer	Correct	MCQ (5 choose 1)	general question	Yes	94	Gastroenterology and hepatology
18	Correct	Correct	Correct	Correct	MCQ (5 choose 1)	general question		100	Others or general knowledge
19	Correct	Correct	Correct	Correct	MCQ (5 choose 1)	general question		88	Health policy, Epidemiology, and Public health
20	Incorrect	Incorrect	Incorrect	Incorrect	MCQ (5 choose 1)	general question		65	Others or general knowledge
21	Correct	Correct	Correct	Correct	MCQ (5 choose 1)	general question		65	Otorhinolaryngology
22	Correct	Incorrect	Incorrect	Correct	MCQ (5 choose 1)	general question		65	Health policy, Epidemiology, and Public health
23	Correct	Correct	Correct	Incorrect	MCQ (5 choose 1)	general question	Yes	97	Pulmonology
24	Correct	Correct	Correct	Correct	MCQ (5 choose 1)	general question		97	Psychiatrics
25	Correct	Correct	Correct	Correct	MCQ (5 choose 1)	general question		94	Obstetrics and gynecology
26	Correct	Correct	Correct	Correct	MCQ (5 choose 1)	general question		97	Pediatrics
27	Correct	Correct	Correct	Correct	MCQ (5 choose 1)	general question		97	Others or general knowledge
28	Correct	Correct	Incorrect	Incorrect	MCQ (5 choose 1)	general question		51	Others or general knowledge
29	Correct	Correct	Correct	Correct	MCQ (5 choose 1)	general question		97	Hematology
30	Correct	Correct	Correct	Correct	MCQ (5 choose 2)	general question		95	Pediatrics
31	Correct	Correct	Correct	Correct	MCQ (5 choose 2)	general question		99	Health policy, Epidemiology, and Public health
32	Correct	Correct	Correct	Correct	MCQ (5 choose 2)	general question		98	Obstetrics and gynecology
33	Correct	Incorrect	Incorrect	Correct	MCQ (5 choose 2)	general question	Yes	94	Pediatrics
34	Correct	Incorrect	Correct	Correct	MCQ (5 choose 3)	general question		74	Pulmonology
35	Correct	Correct	Correct	Correct	MCQ (5 choose 1)	clinical question		97	Urology
36	Correct	Correct	Correct	Correct	MCQ (5 choose 1)	clinical question	Yes	90	Urology
37	Correct	Correct	Correct	Correct	MCQ (5 choose 1)	clinical question	Yes	92	Emergency medicine (including toxicology), anesthesiology and intensive care
38	Correct	Correct	Correct	Correct	MCQ (5 choose 1)	clinical question		68	Pediatrics
39	Correct	Correct	Correct	Incorrect	MCQ (5 choose 1)	clinical question		20	Hematology
40	Correct	Correct	Correct	Correct	MCQ (5 choose 1)	clinical question		94	Emergency medicine (including toxicology), anesthesiology and intensive care
41	Correct	Correct	Correct	Correct	MCQ (5 choose 1)	clinical question		96	Health policy, Epidemiology, and Public health
42	Correct	Correct	Correct	Correct	MCQ (5 choose 1)	clinical question		98	Psychiatrics
43	Correct	Incorrect	Correct	Incorrect	MCQ (5 choose 1)	clinical question		90	Obstetrics and gynecology
44	Correct	Correct	Correct	Correct	MCQ (5 choose 1)	clinical question		87	Infectious disease
45	Correct	Incorrect	Incorrect	Correct	MCQ (5 choose 1)	clinical question		97	Obstetrics and gynecology
46	Correct	Correct	Correct	Correct	MCQ (5 choose 1)	clinical question		100	Pulmonology
47	Correct	Correct	Correct	Correct	MCQ (5 choose 1)	clinical question		97	Pulmonology
48	Incorrect	Correct	Incorrect	Incorrect	MCQ (5 choose 1)	clinical question		96	Others or general knowledge
49	Correct	Correct	Correct	Correct	MCQ (5 choose 1)	clinical question		83	Endocrinology and metabolism
50	Correct	Correct	Correct	Correct	MCQ (5 choose 1)	clinical question	Yes	94	Urology
51	Correct	Correct	Correct	Correct	MCQ (5 choose 1)	clinical question		99	Pediatrics
52	Correct	Correct	Incorrect	Incorrect	MCQ (5 choose 1)	clinical question		97	Health policy, Epidemiology, and Public health
53	Correct	Correct	Incorrect	Correct	MCQ (5 choose 1)	clinical question		70	Health policy, Epidemiology, and Public health
54	Correct	Correct	Correct	Incorrect	MCQ (5 choose 1)	clinical question		88	Obstetrics and gynecology
55	Correct	Correct	Correct	Correct	MCQ (5 choose 1)	clinical question		97	Obstetrics and gynecology
56	Correct	Incorrect	Incorrect	Correct	MCQ (5 choose 1)	clinical question		83	Others or general knowledge
57	Correct	Correct	Correct	Correct	MCQ (5 choose 1)	clinical question		92	Others or general knowledge
58	Correct	Correct	Correct	Correct	MCQ (5 choose 2)	clinical question		69	Cardiology
59	Correct	Correct	Correct	Correct	MCQ (5 choose 2)	clinical question		99	Emergency medicine (including toxicology), anesthesiology and intensive care
60	Incorrect	Correct	Incorrect	Correct	MCQ (5 choose 1)	clinical question		74	Pulmonology
61	Correct	Correct	Correct	Correct	MCQ (5 choose 1)	clinical question		71	Emergency medicine (including toxicology), anesthesiology and intensive care
62	Correct	Correct	Correct	Correct	MCQ (5 choose 2)	clinical question		100	Others or general knowledge
63	Correct	Correct	Correct	Correct	MCQ (5 choose 1)	clinical question		99	Health policy, Epidemiology, and Public health
64	Correct	Correct	Correct	Correct	MCQ (5 choose 1)	clinical question		79	Gastroenterology and hepatology
65	Correct	Correct	Correct	Correct	MCQ (5 choose 1)	clinical question	Yes	89	Gastroenterology and hepatology
66	Correct	Correct	Correct	Correct	MCQ (5 choose 2)	clinical question		98	Emergency medicine (including toxicology), anesthesiology and intensive care
67	Correct	Correct	Correct	Correct	MCQ (5 choose 1)	clinical question		95	Emergency medicine (including toxicology), anesthesiology and intensive care
68	Correct	Correct	Correct	Correct	MCQ (5 choose 1)	clinical question		57	Emergency medicine (including toxicology), anesthesiology and intensive care
69	Correct	Correct	Correct	Correct	MCQ (5 choose 1)	clinical question		100	Neurology and neurosurgery
70	Correct	Correct	Correct	Correct	MCQ (5 choose 1)	clinical question		95	Neurology and neurosurgery
71	Correct	Correct	Correct	Correct	MCQ (5 choose 1)	clinical question		100	Others or general knowledge
72	Correct	Incorrect	Incorrect	Incorrect	MCQ (5 choose 1)	clinical question		17	Others or general knowledge
73	Incorrect	Incorrect	Correct	Incorrect	calculation question	clinical question		91	Nephrology
74	Incorrect	Incorrect	Incorrect	Correct	MCQ (5 choose 1)	clinical question		95	Endocrinology and metabolism
75	Correct	Correct	Correct	Correct	calculation question	clinical question		97	Nephrology

### Sheet: 2024D
	ChatGPT-4O	ChatGPT-4	Gemini 1.5 PRO	Claude 3 Opus	Type of question	General or clinical question	Questions with image or not	Accuracy rate of human examinees	Medical specialty
1	Correct	Correct	Correct	Correct	MCQ (5 choose 1)	general question		78	Otorhinolaryngology
2	Correct	Correct	Correct	Correct	MCQ (5 choose 1)	general question		75	Infectious disease
3	Correct	Incorrect	Correct	Correct	MCQ (5 choose 1)	general question		95	Cardiology
4	Correct	Correct	Correct	Incorrect	MCQ (5 choose 1)	general question		92	Pediatrics
5	Correct	Incorrect	Incorrect	Incorrect	MCQ (5 choose 1)	general question		87	Gastroenterology and hepatology
6	Correct	Correct	Correct	Correct	MCQ (5 choose 1)	general question		81	Infectious disease
7	Correct	Correct	Correct	Correct	MCQ (5 choose 1)	general question		91	Nephrology
8	Correct	Correct	Correct	Correct	MCQ (5 choose 1)	general question		48	Pulmonology
9	Correct	Correct	Correct	Correct	MCQ (5 choose 1)	general question		99	Gastroenterology and hepatology
10	Correct	Correct	Incorrect	Correct	MCQ (5 choose 1)	general question		78	Ophthalmology
11	Correct	Correct	Correct	Correct	MCQ (5 choose 1)	general question		65	Immunology and Rheumatology
12	Incorrect	Incorrect	Incorrect	Incorrect	MCQ (5 choose 2)	general question		81	Nephrology
13	Correct	Correct	Incorrect	Incorrect	MCQ (5 choose 3)	general question		89	Cardiology
14	Correct	Incorrect	Incorrect	Correct	MCQ (5 choose 3)	general question		44	Urology
15	Correct	Correct	Correct	Correct	MCQ (5 choose 3)	general question		94	Orthopedics
16	Correct	Correct	Correct	Correct	MCQ (5 choose 1)	clinical question	Yes	98	Neurology and neurosurgery
17	Incorrect	Incorrect	Incorrect	Incorrect	MCQ (5 choose 1)	clinical question	Yes	49	Gastroenterology and hepatology
18	Correct	Correct	Correct	Correct	MCQ (5 choose 1)	clinical question		99	Obstetrics and gynecology
19	Correct	Correct	Correct	Correct	MCQ (5 choose 1)	clinical question		96	Immunology and Rheumatology
20	Correct	Correct	Correct	Correct	MCQ (5 choose 1)	clinical question		99	Infectious disease
21	Correct	Correct	Incorrect	Correct	MCQ (5 choose 1)	clinical question	Yes	93	Dermatology
22	Correct	Correct	Correct	Correct	MCQ (5 choose 1)	clinical question		97	Gastroenterology and hepatology
23	Correct	Correct	Correct	Correct	MCQ (5 choose 1)	clinical question		99	Otorhinolaryngology
24	Correct	Correct	Correct	Correct	MCQ (5 choose 1)	clinical question		79	Gastroenterology and hepatology
25	Correct	Correct	Correct	Correct	MCQ (5 choose 1)	clinical question	Yes	79	Cardiology
26	Correct	Correct	Correct	Incorrect	MCQ (5 choose 1)	clinical question	Yes	82	Urology
27	Correct	Correct	Correct	Correct	MCQ (5 choose 1)	clinical question	Yes	81	Hematology
28	Correct	Incorrect	Incorrect	Correct	MCQ (5 choose 1)	clinical question	Yes	98	Pulmonology
29	Correct	Correct	Correct	Correct	MCQ (5 choose 1)	clinical question	Yes	78	Obstetrics and gynecology
30	Correct	Correct	Correct	Correct	MCQ (5 choose 1)	clinical question	Yes	92	Gastroenterology and hepatology
31	Correct	Correct	Correct	Correct	MCQ (5 choose 1)	clinical question	Yes	90	Cardiology
32	Correct	Correct	Correct	Correct	MCQ (5 choose 1)	clinical question	Yes	91	Cardiology
33	Correct	Correct	Correct	Correct	MCQ (5 choose 1)	clinical question		93	Psychiatrics
34	Correct	Correct	Incorrect	Correct	MCQ (5 choose 1)	clinical question	Yes	66	Orthopedics
35	Incorrect	Incorrect	Correct	Incorrect	MCQ (5 choose 1)	clinical question		83	Pediatrics
36	Correct	Correct	Correct	Correct	MCQ (5 choose 1)	clinical question		99	Endocrinology and metabolism
37	Correct	Correct	Correct	Correct	MCQ (5 choose 1)	clinical question	Yes	95	Orthopedics
38	Correct	Correct	Correct	Correct	MCQ (5 choose 1)	clinical question		92	Immunology and Rheumatology
39	Correct	Correct	Correct	Correct	MCQ (5 choose 1)	clinical question		92	Emergency medicine (including toxicology), anesthesiology and intensive care
40	Correct	Incorrect	Incorrect	Correct	MCQ (5 choose 1)	clinical question		90	Nephrology
41	Correct	Correct	Correct	Correct	MCQ (5 choose 1)	clinical question	Yes	93	Infectious disease
42	Correct	Correct	Correct	Correct	MCQ (5 choose 1)	clinical question		33	Emergency medicine (including toxicology), anesthesiology and intensive care
43	Correct	Correct	Incorrect	Correct	MCQ (5 choose 1)	clinical question	Yes	35	Obstetrics and gynecology
44	Correct	Correct	Correct	Correct	MCQ (5 choose 1)	clinical question	Yes	97	Neurology and neurosurgery
45	Correct	Correct	Correct	Correct	MCQ (5 choose 1)	clinical question		77	Neurology and neurosurgery
46	Correct	Correct	Correct	Correct	MCQ (5 choose 1)	clinical question		70	Nephrology
47	Incorrect	Incorrect	Incorrect	Incorrect	MCQ (5 choose 1)	clinical question	Yes	77	Pulmonology
48	Correct	Correct	Correct	Correct	MCQ (5 choose 1)	clinical question		96	Cardiology
49	Correct	Correct	Correct	Correct	MCQ (5 choose 1)	clinical question	Yes	90	Obstetrics and gynecology
50	Correct	Correct	Correct	Correct	MCQ (5 choose 1)	clinical question		82	Pulmonology
51	Correct	Correct	Correct	Correct	MCQ (5 choose 1)	clinical question	Yes	85	Obstetrics and gynecology
52	Correct	Correct	Incorrect	Correct	MCQ (5 choose 1)	clinical question		90	Infectious disease
53	Incorrect	Incorrect	Correct	Correct	MCQ (5 choose 1)	clinical question	Yes	99	Cardiology
54	Correct	Correct	Correct	Correct	MCQ (5 choose 1)	clinical question	Yes	93	Neurology and neurosurgery
55	Correct	Correct	Correct	Correct	MCQ (5 choose 1)	clinical question		97	Infectious disease
56	Correct	Correct	Correct	Correct	MCQ (5 choose 1)	clinical question	Yes	79	Neurology and neurosurgery
57	Correct	Incorrect	Correct	Correct	MCQ (5 choose 1)	clinical question	Yes	92	Neurology and neurosurgery
58	Correct	Correct	Correct	Correct	MCQ (5 choose 1)	clinical question		99	Gastroenterology and hepatology
59	Correct	Correct	Correct	Correct	MCQ (5 choose 1)	clinical question		100	Psychiatrics
60	Correct	Incorrect	Correct	Correct	MCQ (5 choose 1)	clinical question		90	Immunology and Rheumatology
61	Correct	Incorrect	Correct	Correct	MCQ (5 choose 1)	clinical question	Yes	97	Otorhinolaryngology
62	Correct	Correct	Correct	Correct	MCQ (5 choose 1)	clinical question	Yes	86	Gastroenterology and hepatology
63	Correct	Correct	Correct	Incorrect	MCQ (5 choose 1)	clinical question		45	Pediatrics
64	Correct	Correct	Correct	Correct	MCQ (5 choose 1)	clinical question		86	Pulmonology
65	Correct	Correct	Correct	Correct	MCQ (5 choose 1)	clinical question	Yes	99	Pediatrics
66	Correct	Incorrect	Correct	Correct	MCQ (5 choose 1)	clinical question	Yes	79	Pediatrics
67	Correct	Correct	Correct	Correct	MCQ (5 choose 2)	clinical question		90	Ophthalmology
68	Correct	Correct	Correct	Correct	MCQ (5 choose 2)	clinical question	Yes	45	Endocrinology and metabolism
69	Correct	Correct	Correct	Correct	MCQ (5 choose 2)	clinical question	Yes	97	Cardiology
70	Correct	Correct	Correct	Correct	MCQ (5 choose 2)	clinical question		87	Endocrinology and metabolism
71	Correct	Correct	Correct	Correct	MCQ (5 choose 2)	clinical question	Yes	94	Immunology and Rheumatology
72	Correct	Correct	Correct	Correct	MCQ (5 choose 2)	clinical question		62	Radiology
73	Correct	Correct	Correct	Correct	MCQ (5 choose 2)	clinical question		93	Endocrinology and metabolism
74	Correct	Correct	Correct	Correct	MCQ (5 choose 3)	clinical question	Yes	82	Orthopedics
75	Correct	Correct	Correct	Correct	calculation question	clinical question		85	Others or general knowledge

### Sheet: 2024E
	ChatGPT-4O	ChatGPT-4	Gemini 1.5 PRO	Claude 3 Opus	Type of question	General or clinical question	Questions with image or not	Accuracy rate of human examinees	Medical specialty
1	Correct	Correct	Correct	Incorrect	MCQ (5 choose 1)	general question		94	Others or general knowledge
2	Correct	Correct	Correct	Correct	MCQ (5 choose 1)	general question		99	Health policy, Epidemiology, and Public health
3	Correct	Correct	Correct	Correct	MCQ (5 choose 1)	general question		69	Infectious disease
4	Correct	Correct	Correct	Correct	MCQ (5 choose 1)	general question		88	Others or general knowledge
5	Correct	Correct	Correct	Correct	MCQ (5 choose 1)	general question		97	Others or general knowledge
6	Correct	Correct	Correct	Correct	MCQ (5 choose 1)	general question		91	Health policy, Epidemiology, and Public health
7	Incorrect	Correct	Correct	Correct	MCQ (5 choose 1)	general question		63	Others or general knowledge
8	Correct	Correct	Correct	Correct	MCQ (5 choose 1)	general question		100	Others or general knowledge
9	Correct	Correct	Correct	Correct	MCQ (5 choose 1)	general question		98	Gastroenterology and hepatology
10	Correct	Incorrect	Correct	Incorrect	MCQ (5 choose 1)	general question		98	Others or general knowledge
11	Correct	Correct	Correct	Correct	MCQ (5 choose 1)	general question		93	Health policy, Epidemiology, and Public health
12	Correct	Correct	Correct	Correct	MCQ (5 choose 1)	general question		95	Others or general knowledge
13	Correct	Correct	Correct	Correct	MCQ (5 choose 1)	general question		99	Others or general knowledge
14	Correct	Correct	Correct	Incorrect	MCQ (5 choose 1)	general question		50	Pulmonology
15	Correct	Correct	Correct	Correct	MCQ (5 choose 1)	general question		100	Others or general knowledge
16	Correct	Correct	Correct	Correct	MCQ (5 choose 1)	general question		81	Obstetrics and gynecology
17	Correct	Correct	Correct	Correct	MCQ (5 choose 1)	general question		99	Nephrology
18	Correct	Correct	Correct	Correct	MCQ (5 choose 1)	general question		100	Others or general knowledge
19	Correct	Correct	Correct	Correct	MCQ (5 choose 1)	general question		97	Psychiatrics
20	Correct	Incorrect	Correct	Correct	MCQ (5 choose 1)	general question		89	Others or general knowledge
21	Incorrect	Incorrect	Incorrect	Incorrect	MCQ (5 choose 1)	general question	Yes	76	Gastroenterology and hepatology
22	Correct	Correct	Correct	Correct	MCQ (5 choose 1)	general question		76	Others or general knowledge
23	Correct	Incorrect	Incorrect	Incorrect	MCQ (5 choose 1)	general question		59	Emergency medicine (including toxicology), anesthesiology and intensive care
24	Correct	Incorrect	Incorrect	Correct	MCQ (5 choose 1)	general question		85	Others or general knowledge
25	Correct	Correct	Correct	Correct	MCQ (5 choose 1)	general question		99	Emergency medicine (including toxicology), anesthesiology and intensive care
26	Correct	Correct	Correct	Correct	MCQ (5 choose 1)	clinical question		100	Cardiology
27	Correct	Correct	Correct	Correct	MCQ (5 choose 1)	clinical question		98	Urology
28	Correct	Correct	Correct	Correct	MCQ (5 choose 1)	clinical question		88	Others or general knowledge
29	Correct	Correct	Correct	Correct	MCQ (5 choose 1)	clinical question	Yes	89	Otorhinolaryngology
30	Correct	Correct	Correct	Correct	MCQ (5 choose 1)	clinical question		80	Others or general knowledge
31	Correct	Correct	Correct	Correct	MCQ (5 choose 1)	clinical question		95	Obstetrics and gynecology
32	Correct	Correct	Correct	Correct	MCQ (5 choose 1)	clinical question		78	Infectious disease
33	Correct	Correct	Correct	Correct	MCQ (5 choose 1)	clinical question		100	Urology
34	Incorrect	Incorrect	Correct	Incorrect	MCQ (5 choose 1)	clinical question		64	Obstetrics and gynecology
35	Correct	Correct	Correct	Correct	MCQ (5 choose 1)	clinical question		100	Others or general knowledge
36	Correct	Incorrect	Correct	Incorrect	MCQ (5 choose 1)	clinical question		9	Others or general knowledge
37	Correct	Correct	Correct	Correct	MCQ (5 choose 1)	clinical question		100	Others or general knowledge
38	Correct	Correct	Incorrect	Correct	MCQ (5 choose 1)	clinical question		97	Health policy, Epidemiology, and Public health
39	Correct	Correct	Correct	Correct	MCQ (5 choose 1)	clinical question		100	Neurology and neurosurgery
40	Correct	Correct	Correct	Correct	MCQ (5 choose 1)	clinical question		99	Health policy, Epidemiology, and Public health
41	Incorrect	Correct	Incorrect	Correct	MCQ (5 choose 1)	clinical question		97	Others or general knowledge
42	Correct	Correct	Correct	Correct	MCQ (5 choose 1)	clinical question		100	Neurology and neurosurgery
43	Correct	Correct	Correct	Correct	MCQ (5 choose 1)	clinical question		100	Psychiatrics
44	Correct	Correct	Correct	Correct	MCQ (5 choose 1)	clinical question		100	Psychiatrics
45	Correct	Correct	Correct	Correct	MCQ (5 choose 1)	clinical question		97	Neurology and neurosurgery
46	Correct	Correct	Incorrect	Correct	MCQ (5 choose 1)	clinical question		99	Neurology and neurosurgery
47	Correct	Correct	Correct	Correct	MCQ (5 choose 1)	clinical question		98	Pulmonology
48	Correct	Correct	Correct	Correct	MCQ (5 choose 1)	clinical question		99	Pulmonology
49	Correct	Correct	Correct	Correct	MCQ (5 choose 1)	clinical question		97	Endocrinology and metabolism
50	Correct	Correct	Correct	Incorrect	MCQ (5 choose 1)	clinical question		98	Endocrinology and metabolism

### Sheet: 2024F
	ChatGPT-4O	ChatGPT-4	Gemini 1.5 PRO	Claude 3 Opus	Type of question	General or clinical question	Questions with image or not	Accuracy rate of human examinees	Medical specialty
1	Correct	Incorrect	Correct	Incorrect	MCQ (5 choose 1)	general question		96	Others or general knowledge
2	Correct	Correct	Correct	Correct	MCQ (5 choose 1)	general question		93	Radiology
3	Correct	Correct	Correct	Correct	MCQ (5 choose 1)	general question		80	Emergency medicine (including toxicology), anesthesiology and intensive care
4	Correct	Correct	Correct	Correct	MCQ (5 choose 1)	general question		99	Health policy, Epidemiology, and Public health
5	Correct	Correct	Correct	Correct	MCQ (5 choose 1)	general question		43	Health policy, Epidemiology, and Public health
6	Incorrect	Incorrect	Incorrect	Incorrect	MCQ (5 choose 1)	general question		59	Hematology
7	Correct	Incorrect	Correct	Correct	MCQ (5 choose 1)	general question	Yes	100	Others or general knowledge
8	Correct	Incorrect	Correct	Correct	MCQ (5 choose 1)	general question		97	Others or general knowledge
9	Correct	Incorrect	Incorrect	Correct	MCQ (5 choose 1)	general question		100	Health policy, Epidemiology, and Public health
10	Incorrect	Incorrect	Correct	Incorrect	MCQ (5 choose 1)	general question		37	Health policy, Epidemiology, and Public health
11	Correct	Correct	Correct	Correct	MCQ (5 choose 1)	general question		97	Obstetrics and gynecology
12	Correct	Incorrect	Correct	Incorrect	MCQ (5 choose 1)	general question		63	Obstetrics and gynecology
13	Correct	Correct	Correct	Correct	MCQ (5 choose 1)	general question		92	Cardiology
14	Correct	Incorrect	Correct	Correct	MCQ (5 choose 1)	general question		97	Health policy, Epidemiology, and Public health
15	Incorrect	Incorrect	Incorrect	Correct	MCQ (5 choose 1)	general question		79	Others or general knowledge
16	Correct	Correct	Correct	Correct	MCQ (5 choose 1)	general question		94	Health policy, Epidemiology, and Public health
17	Incorrect	Correct	Incorrect	Correct	MCQ (5 choose 1)	general question		96	Hematology
18	Incorrect	Incorrect	Incorrect	Incorrect	MCQ (5 choose 1)	general question	Yes	73	Obstetrics and gynecology
19	Correct	Correct	Correct	Correct	MCQ (5 choose 1)	general question		91	Others or general knowledge
20	Correct	Correct	Correct	Correct	MCQ (5 choose 1)	general question		56	Gastroenterology and hepatology
21	Correct	Correct	Correct	Correct	MCQ (5 choose 1)	general question		99	Cardiology
22	Correct	Correct	Correct	Correct	MCQ (5 choose 1)	general question		83	Cardiology
23	Correct	Correct	Correct	Correct	MCQ (5 choose 1)	general question		51	Health policy, Epidemiology, and Public health
24	Correct	Correct	Correct	Correct	MCQ (5 choose 1)	general question		68	Pediatrics
25	Correct	Correct	Correct	Incorrect	MCQ (5 choose 1)	general question		98	Psychiatrics
26	Correct	Incorrect	Correct	Incorrect	MCQ (5 choose 1)	general question		95	Others or general knowledge
27	Correct	Correct	Correct	Correct	MCQ (5 choose 1)	general question		42	Health policy, Epidemiology, and Public health
28	Correct	Correct	Correct	Correct	MCQ (5 choose 1)	general question		82	Health policy, Epidemiology, and Public health
29	Incorrect	Incorrect	Incorrect	Incorrect	MCQ (5 choose 1)	general question		77	Endocrinology and metabolism
30	Correct	Incorrect	Incorrect	Correct	MCQ (5 choose 2)	general question		83	Health policy, Epidemiology, and Public health
31	Correct	Correct	Correct	Correct	MCQ (5 choose 2)	general question		37	Pediatrics
32	Correct	Correct	Correct	Correct	MCQ (5 choose 2)	general question		70	Ophthalmology
33	Correct	Incorrect	Correct	Correct	MCQ (5 choose 2)	general question		90	Others or general knowledge
34	Correct	Incorrect	Correct	Correct	MCQ (5 choose 2)	general question		92	Immunology and Rheumatology
35	Correct	Correct	Correct	Correct	MCQ (5 choose 1)	clinical question		98	Health policy, Epidemiology, and Public health
36	Correct	Incorrect	Incorrect	Incorrect	MCQ (5 choose 1)	clinical question	Yes	95	Otorhinolaryngology
37	Correct	Correct	Correct	Correct	MCQ (5 choose 1)	clinical question		90	Pediatrics
38	Correct	Correct	Correct	Incorrect	MCQ (5 choose 1)	clinical question		95	Pulmonology
39	Correct	Correct	Correct	Incorrect	MCQ (5 choose 1)	clinical question		20	Pediatrics
40	Correct	Correct	Correct	Correct	MCQ (5 choose 1)	clinical question	Yes	100	Dermatology
41	Correct	Correct	Correct	Correct	MCQ (5 choose 1)	clinical question		99	Pediatrics
42	Correct	Correct	Correct	Correct	MCQ (5 choose 1)	clinical question		38	Pediatrics
43	Correct	Correct	Correct	Correct	MCQ (5 choose 1)	clinical question	Yes	77	Ophthalmology
44	Correct	Correct	Correct	Correct	MCQ (5 choose 1)	clinical question		98	Health policy, Epidemiology, and Public health
45	Correct	Incorrect	Correct	Correct	MCQ (5 choose 1)	clinical question		71	Others or general knowledge
46	Correct	Correct	Incorrect	Correct	MCQ (5 choose 1)	clinical question		97	Nephrology
47	Correct	Incorrect	Incorrect	Incorrect	MCQ (5 choose 1)	clinical question		86	Hematology
48	Incorrect	Correct	Incorrect	Correct	MCQ (5 choose 1)	clinical question	Yes	98	Emergency medicine (including toxicology), anesthesiology and intensive care
49	Correct	Incorrect	Incorrect	Correct	MCQ (5 choose 1)	clinical question	Yes	65	Pediatrics
50	Correct	Correct	Correct	Correct	MCQ (5 choose 1)	clinical question		85	Psychiatrics
51	Incorrect	Correct	Incorrect	Incorrect	MCQ (5 choose 1)	clinical question		65	Pediatrics
52	Incorrect	Incorrect	Incorrect	Incorrect	MCQ (5 choose 1)	clinical question		74	Pulmonology
53	Correct	Correct	Correct	Correct	MCQ (5 choose 1)	clinical question		99	Psychiatrics
54	Incorrect	Incorrect	Correct	Correct	MCQ (5 choose 1)	clinical question		75	Health policy, Epidemiology, and Public health
55	Correct	Correct	Correct	Correct	MCQ (5 choose 1)	clinical question		99	Immunology and Rheumatology
56	Correct	Correct	Correct	Correct	MCQ (5 choose 1)	clinical question		99	Emergency medicine (including toxicology), anesthesiology and intensive care
57	Correct	Correct	Correct	Correct	MCQ (5 choose 2)	clinical question		57	Pediatrics
58	Correct	Correct	Correct	Correct	MCQ (5 choose 3)	clinical question		94	Dermatology
59	Correct	Incorrect	Incorrect	Incorrect	MCQ (5 choose 3)	clinical question		97	Urology
60	Correct	Correct	Correct	Correct	MCQ (5 choose 1)	clinical question		99	Others or general knowledge
61	Correct	Correct	Correct	Correct	MCQ (5 choose 1)	clinical question	Yes	97	Infectious disease
62	Correct	Correct	Correct	Correct	MCQ (5 choose 1)	clinical question	Yes	88	Infectious disease
63	Correct	Correct	Incorrect	Correct	MCQ (5 choose 1)	clinical question	Yes	98	Cardiology
64	Correct	Correct	Correct	Correct	MCQ (5 choose 1)	clinical question		99	Neurology and neurosurgery
65	Correct	Incorrect	Incorrect	Correct	MCQ (5 choose 1)	clinical question		93	Neurology and neurosurgery
66	Incorrect	Incorrect	Incorrect	Correct	MCQ (5 choose 2)	clinical question		97	Others or general knowledge
67	Correct	Correct	Incorrect	Correct	MCQ (5 choose 1)	clinical question		85	Urology
68	Incorrect	Incorrect	Incorrect	Correct	MCQ (5 choose 2)	clinical question		85	Infectious disease
69	Correct	Correct	Correct	Correct	MCQ (5 choose 1)	clinical question		53	Infectious disease
70	Correct	Correct	Correct	Correct	MCQ (5 choose 1)	clinical question		97	Infectious disease
71	Correct	Correct	Correct	Correct	MCQ (5 choose 1)	clinical question		96	Emergency medicine (including toxicology), anesthesiology and intensive care
72	Correct	Correct	Correct	Correct	MCQ (5 choose 1)	clinical question		94	Emergency medicine (including toxicology), anesthesiology and intensive care
73	Correct	Correct	Correct	Correct	MCQ (5 choose 1)	clinical question	Yes	63	Others or general knowledge
74	Correct	Correct	Correct	Correct	MCQ (5 choose 1)	clinical question	Yes	85	Cardiology
75	Correct	Correct	Correct	Correct	MCQ (5 choose 1)	clinical question	Yes	94	Cardiology
