## Supplementary Materials 3 in the manuscript. for "Performance of Advanced Large Language Models (GPT-4o, GPT-4, Gemini 1.5 Pro, Claude 3 Opus) on Japanese Medical Licensing Examination: A Comparative Study"

### Sheet: 2018A
	ChatGPT-4O	ChatGPT-4	Gemini 1.5 PRO	Claude 3 Opus	Type of question	General or clinical question	Questions with image or not	Accuracy rate of human examinees	Medical specialty
1	correct	Incorrect	correct	Incorrect	MCQ (5 choose 1)	general question		39	Endocrinology and metabolism
2	correct	Incorrect	correct	correct	MCQ (5 choose 1)	general question		33	Dermatology
3	correct	correct	correct	correct	MCQ (5 choose 1)	general question		89	Endocrinology and metabolism
4	Incorrect	correct	Incorrect	correct	MCQ (5 choose 1)	general question		78	Health policy, Epidemiology, and Public health
5	correct	correct	correct	correct	MCQ (5 choose 1)	general question		96	Gastroenterology and hepatology
6	correct	correct	correct	correct	MCQ (5 choose 1)	general question		92	Others or general knowledge
7	correct	correct	correct	correct	MCQ (5 choose 1)	general question		96	Obstetrics and gynecology
8	correct	correct	correct	correct	MCQ (5 choose 1)	general question		96	Urology
9	correct	correct	correct	correct	MCQ (5 choose 1)	general question		57	Endocrinology and metabolism
10	correct	correct	correct	correct	MCQ (5 choose 1)	general question		81	Ophthalmology
11	correct	correct	correct	correct	MCQ (5 choose 1)	general question		99	Hematology
12	correct	correct	correct	Incorrect	MCQ (5 choose 2)	general question		94	Cardiology
13	correct	Incorrect	Incorrect	Incorrect	MCQ (5 choose 2)	general question		90	Gastroenterology and hepatology
14	Incorrect	Incorrect	Incorrect	Incorrect	MCQ (5 choose 2)	general question	Yes	66	Otorhinolaryngology
15	correct	correct	Incorrect	correct	MCQ (5 choose 3)	general question		84	Obstetrics and gynecology
16	correct	Incorrect	correct	correct	MCQ (5 choose 1)	clinical question	Yes	87	Hematology
17	correct	correct	correct	correct	MCQ (5 choose 1)	clinical question		90	Infectious disease
18	correct	Incorrect	correct	Incorrect	MCQ (5 choose 1)	clinical question		71	Orthopedics
19	correct	Incorrect	Incorrect	Incorrect	MCQ (5 choose 1)	clinical question	Yes	64	Neurology and neurosurgery
20	correct	correct	correct	correct	MCQ (5 choose 1)	clinical question		97	Emergency medicine (including toxicology), anesthesiology and intensive care
21	Incorrect	Incorrect	correct	correct	MCQ (5 choose 1)	clinical question		82	Pulmonology
22	Incorrect	Incorrect	Incorrect	correct	MCQ (5 choose 1)	clinical question	Yes	32	Dermatology
23	correct	correct	correct	correct	MCQ (5 choose 1)	clinical question	Yes	90	Nephrology
24	Incorrect	Incorrect	correct	Incorrect	MCQ (5 choose 1)	clinical question		80	Others or general knowledge
25	correct	correct	correct	correct	MCQ (5 choose 1)	clinical question	Yes	86	Neurology and neurosurgery
26	correct	correct	correct	correct	MCQ (5 choose 1)	clinical question		85	Neurology and neurosurgery
27	Incorrect	correct	Incorrect	correct	MCQ (5 choose 1)	clinical question	Yes	63	Obstetrics and gynecology
28	correct	correct	correct	correct	MCQ (5 choose 1)	clinical question	Yes	90	Cardiology
29	correct	correct	correct	Incorrect	MCQ (5 choose 1)	clinical question	Yes	92	Pediatrics
30	correct	correct	correct	correct	MCQ (5 choose 1)	clinical question		90	Pediatrics
31	correct	Incorrect	correct	Incorrect	MCQ (5 choose 1)	clinical question	Yes	86	Neurology
32	correct	correct	correct	correct	MCQ (5 choose 1)	clinical question		98	Pediatrics
33	correct	Incorrect	Incorrect	correct	MCQ (5 choose 1)	clinical question	Yes	93	Gastroenterology and hepatology
34	excluded question
35	correct	correct	correct	correct	MCQ (5 choose 1)	clinical question	Yes	74	Otorhinolaryngology
36	correct	Incorrect	correct	correct	MCQ (5 choose 1)	clinical question	Yes	91	Hematology
37	correct	correct	Incorrect	correct	MCQ (5 choose 1)	clinical question		75	Infectious disease
38	excluded question
39	correct	correct	correct	correct	MCQ (5 choose 1)	clinical question		96	Nephrology
40	correct	correct	correct	correct	MCQ (5 choose 1)	clinical question	Yes	26	Hematology
41	correct	Incorrect	Incorrect	correct	MCQ (5 choose 1)	clinical question	Yes	56	Pulmonology
42	correct	correct	correct	correct	MCQ (5 choose 1)	clinical question		100	Psychiatrics
43	excluded question
44	correct	correct	correct	correct	MCQ (5 choose 1)	clinical question		88	Immunology and Rheumatology
45	correct	correct	correct	correct	MCQ (5 choose 1)	clinical question		97	Cardiology
46	correct	Incorrect	correct	correct	MCQ (5 choose 1)	clinical question		65	Infectious disease
47	correct	correct	Incorrect	correct	MCQ (5 choose 1)	clinical question		89	Endocrinology and metabolism
48	correct	Incorrect	correct	Incorrect	MCQ (5 choose 1)	clinical question	Yes	91	Hematology
49	correct	correct	correct	correct	MCQ (5 choose 1)	clinical question	Yes	99	Immunology and Rheumatology
50	correct	correct	correct	Incorrect	MCQ (5 choose 1)	clinical question		93	Infectious disease
51	correct	correct	correct	correct	MCQ (5 choose 1)	clinical question		100	Immunology and Rheumatology
52	correct	correct	correct	correct	MCQ (5 choose 1)	clinical question	Yes	86	Ophthalmology
53	correct	correct	correct	correct	MCQ (5 choose 1)	clinical question	Yes	76	Obstetrics and gynecology
54	correct	correct	correct	correct	MCQ (5 choose 1)	clinical question	Yes	64	Orthopedics
55	Incorrect	correct	correct	Incorrect	MCQ (5 choose 1)	clinical question	Yes	71	Gastroenterology and hepatology
56	excluded question
57	Incorrect	Incorrect	Incorrect	correct	MCQ (5 choose 1)	clinical question	Yes	48	Emergency medicine (including toxicology), anesthesiology and intensive care
58	correct	correct	correct	correct	MCQ (5 choose 1)	clinical question		65	Neurology and neurosurgery
59	correct	correct	correct	correct	MCQ (5 choose 1)	clinical question		83	Cardiology
60	correct	correct	correct	correct	MCQ (5 choose 1)	clinical question	Yes	92	Hematology
61	correct	correct	correct	correct	MCQ (5 choose 1)	clinical question	Yes	90	Cardiology
62	Incorrect	Incorrect	correct	correct	MCQ (5 choose 1)	clinical question	Yes	34	Gastroenterology and hepatology
63	correct	correct	correct	correct	MCQ (5 choose 2)	clinical question		86	Emergency medicine (including toxicology), anesthesiology and intensive care
64	correct	correct	correct	correct	MCQ (5 choose 2)	clinical question	Yes	96	Infectious disease
65	correct	correct	correct	correct	MCQ (5 choose 2)	clinical question		50	Obstetrics and gynecology
66	correct	Incorrect	correct	correct	MCQ (5 choose 2)	clinical question	Yes	61	Pulmonology
67	correct	correct	correct	correct	MCQ (5 choose 2)	clinical question	Yes	94	Cardiology
68	Incorrect	correct	Incorrect	Incorrect	MCQ (5 choose 2)	clinical question		53	Gastroenterology and hepatology
69	correct	correct	Incorrect	Incorrect	MCQ (5 choose 2)	clinical question	Yes	95	Pediatrics
70	correct	correct	correct	correct	MCQ (5 choose 2)	clinical question	Yes	95	Gastroenterology and hepatology
71	correct	correct	correct	correct	MCQ (5 choose 2)	clinical question	Yes	96	Obstetrics and gynecology
72	correct	Incorrect	correct	Incorrect	MCQ (5 choose 2)	clinical question		65	Immunology and Rheumatology
73	correct	correct	correct	Incorrect	MCQ (5 choose 2)	clinical question	Yes	83	Gastroenterology and hepatology
74	correct	correct	correct	correct	MCQ (5 choose 2)	clinical question		67	Pulmonology
75	correct	Incorrect	Incorrect	Incorrect	MCQ (5 choose 2)	clinical question		80	Immunology and Rheumatology

### Sheet: 2018B
	ChatGPT-4O	ChatGPT-4	Gemini 1.5 PRO	Claude 3 Opus	Type of question	General or clinical question	Questions with image or not	Accuracy rate of human examinees	Medical specialty
1	correct	correct	correct	correct	MCQ (5 choose 1)	general question		100	Others or general knowledge
2	correct	correct	correct	correct	MCQ (5 choose 1)	general question		100	Others or general knowledge
3	correct	correct	correct	correct	MCQ (5 choose 1)	general question		89	Emergency medicine (including toxicology), anesthesiology and intensive care
4	correct	Incorrect	correct	Incorrect	MCQ (5 choose 1)	general question		80	Others or general knowledge
5	correct	correct	correct	correct	MCQ (5 choose 1)	general question		100	Radiology
6	Incorrect	Incorrect	Incorrect	Incorrect	MCQ (5 choose 1)	general question		91	Others or general knowledge
7	correct	correct	correct	correct	MCQ (5 choose 1)	general question		78	Health policy, Epidemiology, and Public health
8	correct	correct	correct	correct	MCQ (5 choose 1)	general question		98	Pulmonology
9	correct	correct	correct	correct	MCQ (5 choose 1)	general question		96	Otorhinolaryngology
10	correct	correct	correct	correct	MCQ (5 choose 1)	general question		95	Health policy, Epidemiology, and Public health
11	correct	correct	correct	correct	MCQ (5 choose 1)	general question		74	Others or general knowledge
12	correct	correct	correct	correct	MCQ (5 choose 1)	general question		100	Cardiology
13	correct	correct	correct	correct	MCQ (5 choose 1)	general question		95	Otorhinolaryngology
14	correct	correct	Incorrect	correct	MCQ (5 choose 1)	general question		64	Ophthalmology
15	correct	correct	correct	correct	MCQ (5 choose 1)	general question		99	Pulmonology
16	correct	correct	correct	correct	MCQ (5 choose 1)	general question		100	Others or general knowledge
17	correct	correct	correct	correct	MCQ (5 choose 1)	general question		98	Health policy, Epidemiology, and Public health
18	correct	correct	correct	correct	MCQ (5 choose 1)	general question		93	Health policy, Epidemiology, and Public health
19	correct	correct	correct	correct	MCQ (5 choose 1)	general question	Yes	91	Others or general knowledge
20	correct	correct	correct	correct	MCQ (5 choose 1)	general question		99	Others or general knowledge
21	correct	correct	correct	correct	MCQ (5 choose 1)	general question		97	Nephrology
22	correct	correct	correct	correct	MCQ (5 choose 1)	general question		91	Health policy, Epidemiology, and Public health
23	correct	Incorrect	Incorrect	correct	MCQ (5 choose 1)	general question		94	Health policy, Epidemiology, and Public health
24	correct	correct	correct	correct	MCQ (5 choose 1)	clinical question		82	Obstetrics and gynecology
25	correct	correct	Incorrect	Incorrect	MCQ (5 choose 1)	clinical question		87	Pediatrics
26	correct	correct	correct	correct	MCQ (5 choose 1)	clinical question		98	Others or general knowledge
27	correct	correct	correct	correct	MCQ (5 choose 1)	clinical question		98	Infectious disease
28	correct	correct	correct	correct	MCQ (5 choose 1)	clinical question		97	Neurology and neurosurgery
29	correct	correct	correct	correct	MCQ (5 choose 1)	clinical question	Yes	84	Pediatrics
30	excluded question
31	correct	correct	correct	correct	MCQ (5 choose 1)	clinical question		75	Psychiatrics
32	correct	correct	correct	correct	MCQ (5 choose 1)	clinical question		96	Others or general knowledge
33	correct	correct	correct	correct	MCQ (5 choose 1)	clinical question		80	Emergency medicine (including toxicology), anesthesiology and intensive care
34	correct	correct	correct	correct	MCQ (5 choose 1)	clinical question		92	Infectious disease
35	correct	correct	correct	correct	MCQ (5 choose 1)	clinical question		100	Others or general knowledge
36	correct	correct	correct	correct	MCQ (5 choose 1)	clinical question		99	Obstetrics and gynecology
37	correct	correct	correct	correct	MCQ (5 choose 1)	clinical question		94	Health policy, Epidemiology, and Public health
38	correct	Incorrect	correct	correct	MCQ (5 choose 1)	clinical question	Yes	99	Pulmonology
39	correct	correct	correct	correct	MCQ (5 choose 1)	clinical question		88	Emergency medicine (including toxicology), anesthesiology and intensive care
40	correct	correct	Incorrect	correct	MCQ (5 choose 1)	clinical question		98	Others or general knowledge
41	correct	correct	correct	correct	MCQ (5 choose 1)	clinical question		99	Emergency medicine (including toxicology), anesthesiology and intensive care
42	correct	correct	correct	correct	MCQ (5 choose 1)	clinical question		94	Others or general knowledge
43	correct	correct	correct	correct	MCQ (5 choose 1)	clinical question		95	Health policy, Epidemiology, and Public health
44	correct	correct	correct	correct	MCQ (5 choose 1)	clinical question	Yes	100	Cardiology
45	correct	correct	correct	correct	MCQ (5 choose 1)	clinical question	Yes	98	Cardiology
46	correct	correct	correct	correct	MCQ (5 choose 1)	clinical question		100	Infectious disease
47	correct	correct	correct	correct	MCQ (5 choose 1)	clinical question		99	Infectious disease
48	correct	Incorrect	Incorrect	correct	MCQ (5 choose 1)	clinical question		73	Endocrinology and metabolism
49	correct	correct	correct	correct	MCQ (5 choose 1)	clinical question		100	Endocrinology and metabolism

### Sheet: 2018C
	ChatGPT-4O	ChatGPT-4	Gemini 1.5 PRO	Claude 3 Opus	Type of question	General or clinical question	Questions with image or not	Accuracy rate of human examinees	Medical specialty
1	correct	correct	correct	correct	MCQ (5 choose 1)	general question		79	Others or general knowledge
2	correct	correct	correct	correct	MCQ (5 choose 1)	general question		87	Health policy, Epidemiology, and Public health
3	correct	correct	correct	correct	MCQ (5 choose 1)	general question		82	Gastroenterology and hepatology
4	correct	Incorrect	Incorrect	correct	MCQ (5 choose 1)	general question		43	Others or general knowledge
5	correct	correct	Incorrect	correct	MCQ (5 choose 1)	general question		56	Emergency medicine (including toxicology), anesthesiology and intensive care
6	correct	correct	Incorrect	correct	MCQ (5 choose 1)	general question		59	Pediatrics
7	Incorrect	Incorrect	Incorrect	correct	MCQ (5 choose 1)	general question	Yes	96	Cardiology
8	correct	correct	correct	correct	MCQ (5 choose 1)	general question		85	Health policy, Epidemiology, and Public health
9	correct	correct	correct	correct	MCQ (5 choose 1)	general question		99	Obstetrics and gynecology
10	correct	Incorrect	correct	Incorrect	MCQ (5 choose 1)	general question		98	Health policy, Epidemiology, and Public health
11	correct	correct	correct	correct	MCQ (5 choose 1)	general question		84	Gastroenterology and hepatology
12	correct	Incorrect	correct	correct	MCQ (5 choose 1)	general question		73	Psychiatrics
13	correct	Incorrect	correct	Incorrect	MCQ (5 choose 1)	general question		71	Cardiology
14	correct	correct	Incorrect	correct	MCQ (5 choose 1)	general question		43	Obstetrics and gynecology
15	correct	Incorrect	Incorrect	correct	MCQ (5 choose 1)	general question		84	Health policy, Epidemiology, and Public health
16	correct	correct	correct	correct	MCQ (5 choose 2)	general question		88	Cardiology
17	correct	correct	correct	correct	MCQ (5 choose 2)	general question		99	Emergency medicine (including toxicology), anesthesiology and intensive care
18	correct	Incorrect	correct	correct	MCQ (5 choose 2)	general question		95	Health policy, Epidemiology, and Public health
19	correct	correct	correct	correct	MCQ (5 choose 2)	general question		95	Gastroenterology and hepatology
20	correct	correct	Incorrect	correct	MCQ (5 choose 2)	general question		96	Obstetrics and gynecology
21	Incorrect	Incorrect	Incorrect	Incorrect	MCQ (5 choose 2)	general question		33	Urology
22	correct	correct	Incorrect	correct	MCQ (5 choose 2)	general question		34	Health policy, Epidemiology, and Public health
23	correct	correct	correct	correct	MCQ (5 choose 2)	general question		96	Health policy, Epidemiology, and Public health
24	correct	correct	correct	correct	MCQ (5 choose 3)	general question		43	Endocrinology and metabolism
25	correct	correct	correct	correct	MCQ (5 choose 1)	clinical question	Yes	97	Dermatology
26	correct	correct	correct	correct	MCQ (5 choose 1)	clinical question	Yes	66	Pediatrics
27	correct	correct	correct	correct	MCQ (5 choose 1)	clinical question	Yes	92	Cardiology
28	correct	correct	correct	correct	MCQ (5 choose 1)	clinical question		98	Others or general knowledge
29	correct	correct	correct	correct	MCQ (5 choose 1)	clinical question		83	Pediatrics
30	correct	correct	correct	correct	MCQ (5 choose 1)	clinical question		53	Emergency medicine (including toxicology), anesthesiology and intensive care
31	Incorrect	Incorrect	correct	correct	MCQ (5 choose 1)	clinical question	Yes	44	Ophthalmology
32	correct	Incorrect	Incorrect	Incorrect	MCQ (5 choose 1)	clinical question	Yes	47	Pulmonology
33	correct	correct	correct	correct	MCQ (5 choose 1)	clinical question		81	Pediatrics
34	correct	Incorrect	correct	correct	MCQ (5 choose 1)	clinical question		93	Neurology and neurosurgery
35	correct	correct	correct	correct	MCQ (5 choose 1)	clinical question		87	Others or general knowledge
36	correct	correct	Incorrect	Incorrect	MCQ (5 choose 1)	clinical question		53	Others or general knowledge
37	correct	correct	Incorrect	correct	MCQ (5 choose 1)	clinical question		48	Pediatrics
38	Incorrect	Incorrect	Incorrect	Incorrect	MCQ (5 choose 1)	clinical question	Yes	82	Pulmonology
39	Incorrect	Incorrect	Incorrect	Incorrect	MCQ (5 choose 1)	clinical question	Yes	55	Gastroenterology and hepatology
40	correct	correct	correct	correct	MCQ (5 choose 1)	clinical question		100	Pediatrics
41	correct	correct	correct	correct	MCQ (5 choose 1)	clinical question		83	Pediatrics
42	correct	correct	correct	correct	MCQ (5 choose 1)	clinical question		95	Immunology and Rheumatology
43	correct	correct	correct	correct	MCQ (5 choose 1)	clinical question		81	Health policy, Epidemiology, and Public health
44	excluded question
45	correct	correct	correct	correct	MCQ (5 choose 1)	clinical question		99	Others or general knowledge
46	excluded question
47	correct	correct	correct	correct	MCQ (5 choose 1)	clinical question		90	Others or general knowledge
48	correct	correct	Incorrect	correct	MCQ (5 choose 1)	clinical question		94	Emergency medicine (including toxicology), anesthesiology and intensive care
49	correct	correct	correct	correct	MCQ (5 choose 1)	clinical question	Yes	97	Others or general knowledge
50	correct	correct	correct	correct	MCQ (5 choose 2)	clinical question		95	Obstetrics and gynecology
51	correct	Incorrect	correct	Incorrect	MCQ (5 choose 1)	clinical question		30	Gastroenterology and hepatology
52	Incorrect	correct	Incorrect	Incorrect	MCQ (5 choose 1)	clinical question	Yes	37	Gastroenterology and hepatology
53	correct	correct	Incorrect	correct	MCQ (5 choose 1)	clinical question		80	Gastroenterology and hepatology
54	correct	correct	correct	correct	MCQ (5 choose 1)	clinical question		88	Others or general knowledge
55	correct	correct	correct	correct	MCQ (5 choose 1)	clinical question		76	Others or general knowledge
56	correct	correct	correct	correct	MCQ (5 choose 1)	clinical question		85	Others or general knowledge
57	Incorrect	correct	correct	correct	MCQ (5 choose 2)	clinical question		66	Cardiology
58	correct	correct	correct	correct	MCQ (5 choose 2)	clinical question		51	Others or general knowledge
59	correct	correct	correct	correct	MCQ (5 choose 1)	clinical question		98	Others or general knowledge
60	correct	correct	Incorrect	correct	MCQ (5 choose 1)	clinical question		96	Infectious disease
61	correct	correct	correct	correct	MCQ (5 choose 1)	clinical question		99	Health policy, Epidemiology, and Public health
62	correct	correct	correct	correct	MCQ (5 choose 1)	clinical question		98	Infectious disease
63	correct	correct	correct	correct	MCQ (5 choose 1)	clinical question	Yes	70	Neurology and neurosurgery
64	correct	correct	correct	correct	MCQ (5 choose 1)	clinical question	Yes	96	Neurology and neurosurgery
65	correct	correct	correct	correct	MCQ (5 choose 1)	clinical question	Yes	94	Neurology and neurosurgery
66	correct	Incorrect	Incorrect	correct	calculation question	clinical question		90	Pulmonology

### Sheet: 2018D
	ChatGPT-4O	ChatGPT-4	Gemini 1.5 PRO	Claude 3 Opus	Type of question	General or clinical question	Questions with image or not	Accuracy rate of human examinees	Medical specialty
1	correct	correct	correct	correct	MCQ (5 choose 1)	general question		68	Ophthalmology
2	correct	correct	correct	correct	MCQ (5 choose 1)	general question		96	Obstetrics and gynecology
3	correct	Incorrect	correct	correct	MCQ (5 choose 1)	general question	Yes	28	Otorhinolaryngology
4	correct	correct	correct	correct	MCQ (5 choose 1)	general question		98	Pediatrics
5	correct	correct	correct	correct	MCQ (5 choose 1)	general question		99	Pulmonology
6	Incorrect	Incorrect	Incorrect	Incorrect	MCQ (5 choose 1)	general question	Yes	59	Gastroenterology and hepatology
7	correct	correct	correct	correct	MCQ (5 choose 1)	general question		89	Dermatology
8	correct	correct	correct	Incorrect	MCQ (5 choose 1)	general question		84	Cardiology
9	correct	correct	correct	correct	MCQ (5 choose 1)	general question		93	Cardiology
10	correct	correct	correct	correct	MCQ (5 choose 1)	general question		30	Pulmonology
11	Incorrect	correct	correct	Incorrect	MCQ (5 choose 2)	general question		98	Health policy, Epidemiology, and Public health
12	correct	Incorrect	Incorrect	Incorrect	MCQ (5 choose 2)	general question		55	Endocrinology and metabolism
13	correct	correct	correct	correct	MCQ (5 choose 2)	general question		96	Ophthalmology
14	correct	correct	correct	correct	MCQ (5 choose 2)	general question		8	Nephrology
15	correct	correct	correct	correct	MCQ (5 choose 3)	general question		76	Pulmonology
16	correct	correct	correct	correct	MCQ (5 choose 1)	clinical question	Yes	89	Pediatrics
17	correct	Incorrect	correct	correct	MCQ (5 choose 1)	clinical question	Yes	91	Immunology and Rheumatology
18	excluded question
19	correct	correct	correct	correct	MCQ (5 choose 1)	clinical question		77	Cardiology
20	correct	correct	correct	correct	MCQ (5 choose 1)	clinical question	Yes	97	Urology
21	correct	correct	correct	correct	MCQ (5 choose 1)	clinical question	Yes	99	Hematology
22	correct	correct	correct	correct	MCQ (5 choose 1)	clinical question	Yes	93	Obstetrics and gynecology
23	correct	Incorrect	Incorrect	Incorrect	MCQ (5 choose 1)	clinical question	Yes	86	Urology
24	excluded question
25	Incorrect	Incorrect	Incorrect	correct	MCQ (5 choose 1)	clinical question	Yes	28	Gastroenterology and hepatology
26	correct	Incorrect	Incorrect	Incorrect	MCQ (5 choose 1)	clinical question		95	Pediatrics
27	correct	correct	correct	correct	MCQ (5 choose 1)	clinical question		56	Emergency medicine (including toxicology), anesthesiology and intensive care
28	Incorrect	correct	correct	correct	MCQ (5 choose 1)	clinical question		74	Nephrology
29	correct	correct	correct	correct	MCQ (5 choose 1)	clinical question	Yes	98	Otorhinolaryngology
30	Incorrect	Incorrect	Incorrect	Incorrect	MCQ (5 choose 1)	clinical question	Yes	8	Gastroenterology and hepatology
31	Incorrect	correct	correct	Incorrect	MCQ (5 choose 1)	clinical question	Yes	71	Pulmonology
32	correct	correct	correct	correct	MCQ (5 choose 1)	clinical question	Yes	94	Orthopedics
33	correct	correct	correct	correct	MCQ (5 choose 1)	clinical question	Yes	95	Dermatology
34	correct	correct	correct	correct	MCQ (5 choose 1)	clinical question	Yes	94	Ophthalmology
35	correct	Incorrect	Incorrect	correct	MCQ (5 choose 1)	clinical question		93	Psychiatrics
36	correct	correct	correct	correct	MCQ (5 choose 1)	clinical question		82	Obstetrics and gynecology
37	correct	correct	correct	correct	MCQ (5 choose 1)	clinical question		83	Gastroenterology and hepatology
38	correct	correct	correct	correct	MCQ (5 choose 1)	clinical question		55	Pediatrics
39	Incorrect	Incorrect	correct	correct	MCQ (5 choose 1)	clinical question	Yes	93	Pediatrics
40	Incorrect	correct	Incorrect	Incorrect	MCQ (5 choose 1)	clinical question	Yes	66	Neurology and neurosurgery
41	correct	correct	correct	correct	MCQ (5 choose 1)	clinical question	Yes	89	Immunology and Rheumatology
42	correct	correct	correct	correct	MCQ (5 choose 1)	clinical question		99	Pediatrics
43	Incorrect	Incorrect	Incorrect	Incorrect	MCQ (5 choose 1)	clinical question	Yes	19	Gastroenterology and hepatology
44	correct	correct	Incorrect	correct	MCQ (5 choose 1)	clinical question		96	Pediatrics
45	correct	correct	correct	correct	MCQ (5 choose 1)	clinical question	Yes	99	Immunology and Rheumatology
46	Incorrect	correct	correct	correct	MCQ (5 choose 1)	clinical question		66	Psychiatrics
47	correct	correct	correct	correct	MCQ (5 choose 1)	clinical question		76	Immunology and Rheumatology
48	Incorrect	Incorrect	Incorrect	Incorrect	MCQ (5 choose 1)	clinical question	Yes	98	Pulmonology
49	correct	Incorrect	Incorrect	correct	MCQ (5 choose 1)	clinical question	Yes	91	Obstetrics and gynecology
50	correct	correct	correct	correct	MCQ (5 choose 1)	clinical question	Yes	81	Cardiology
51	correct	correct	Incorrect	correct	MCQ (5 choose 1)	clinical question		98	Gastroenterology and hepatology
52	correct	Incorrect	Incorrect	correct	MCQ (5 choose 1)	clinical question	Yes	77	Orthopedics
53	correct	correct	correct	correct	MCQ (5 choose 1)	clinical question	Yes	98	Cardiology
54	correct	correct	correct	correct	MCQ (5 choose 1)	clinical question		57	Others or general knowledge
55	correct	correct	correct	correct	MCQ (5 choose 1)	clinical question		72	Pediatrics
56	Incorrect	Incorrect	Incorrect	Incorrect	MCQ (5 choose 1)	clinical question	Yes	77	Gastroenterology and hepatology
57	correct	Incorrect	correct	correct	MCQ (5 choose 1)	clinical question	Yes	89	Otorhinolaryngology
58	correct	correct	correct	correct	MCQ (5 choose 1)	clinical question		99	Immunology and Rheumatology
59	correct	correct	correct	Incorrect	MCQ (5 choose 1)	clinical question	Yes	96	Dermatology
60	Incorrect	Incorrect	correct	correct	MCQ (5 choose 1)	clinical question	Yes	73	Gastroenterology and hepatology
61	correct	correct	correct	correct	MCQ (5 choose 1)	clinical question		80	Nephrology
62	correct	correct	correct	correct	MCQ (5 choose 2)	clinical question	Yes	91	Infectious disease
63	correct	correct	correct	correct	MCQ (5 choose 2)	clinical question	Yes	85	Otorhinolaryngology
64	correct	correct	correct	correct	MCQ (5 choose 2)	clinical question	Yes	98	Hematology
65	correct	correct	correct	correct	MCQ (5 choose 2)	clinical question	Yes	92	Cardiology
66	Incorrect	Incorrect	Incorrect	Incorrect	MCQ (5 choose 2)	clinical question	Yes	13	Neurology and neurosurgery
67	Incorrect	Incorrect	Incorrect	Incorrect	MCQ (5 choose 2)	clinical question		37	Pediatrics
68	correct	correct	Incorrect	correct	MCQ (5 choose 2)	clinical question	Yes	89	Cardiology
69	correct	correct	correct	correct	MCQ (5 choose 2)	clinical question		98	Urology
70	correct	correct	correct	Incorrect	MCQ (5 choose 2)	clinical question	Yes	89	Infectious disease
71	correct	correct	correct	correct	MCQ (5 choose 2)	clinical question		74	Psychiatrics
72	correct	correct	Incorrect	correct	MCQ (5 choose 2)	clinical question		92	Neurology and neurosurgery
73	correct	correct	correct	correct	MCQ (5 choose 2)	clinical question		90	Nephrology
74	correct	correct	correct	correct	MCQ (5 choose 2)	clinical question		97	Infectious disease
75	correct	correct	Incorrect	correct	MCQ (5 choose 3)	clinical question	Yes	65	Obstetrics and gynecology

### Sheet: 2018E
	ChatGPT-4O	ChatGPT-4	Gemini 1.5 PRO	Claude 3 Opus	Type of question	General or clinical question	Questions with image or not	Accuracy rate of human examinees	Medical specialty
1	correct	correct	correct	correct	MCQ (5 choose 1)	general question		83	Others or general knowledge
2	correct	correct	correct	correct	MCQ (5 choose 1)	general question		100	Others or general knowledge
3	correct	correct	correct	correct	MCQ (5 choose 1)	general question		56	Pediatrics
4	correct	Incorrect	correct	Incorrect	MCQ (5 choose 1)	general question		99	Others or general knowledge
5	correct	correct	correct	correct	MCQ (5 choose 1)	general question		98	Others or general knowledge
6	correct	Incorrect	correct	correct	MCQ (5 choose 1)	general question		28	Others or general knowledge
7	correct	correct	correct	correct	MCQ (5 choose 1)	general question		87	Others or general knowledge
8	correct	correct	correct	correct	MCQ (5 choose 1)	general question		99	Psychiatrics
9	correct	correct	correct	correct	MCQ (5 choose 1)	general question		96	Pulmonology
10	correct	correct	correct	correct	MCQ (5 choose 1)	general question		97	Others or general knowledge
11	correct	correct	correct	correct	MCQ (5 choose 1)	general question		71	Cardiology
12	correct	correct	correct	correct	MCQ (5 choose 1)	general question		94	Neurology and neurosurgery
13	correct	correct	correct	correct	MCQ (5 choose 1)	general question		96	Immunology and Rheumatology
14	correct	correct	correct	correct	MCQ (5 choose 1)	general question		100	Health policy, Epidemiology, and Public health
15	correct	correct	Incorrect	correct	MCQ (5 choose 1)	general question		96	Psychiatrics
16	correct	correct	Incorrect	correct	MCQ (5 choose 1)	general question		95	Health policy, Epidemiology, and Public health
17	correct	correct	correct	correct	MCQ (5 choose 1)	general question		90	Urology
18	correct	correct	correct	correct	MCQ (5 choose 1)	general question		98	Others or general knowledge
19	correct	correct	correct	correct	MCQ (5 choose 1)	general question		80	Others or general knowledge
20	correct	correct	correct	correct	MCQ (5 choose 1)	general question		99	Others or general knowledge
21	correct	correct	correct	correct	MCQ (5 choose 1)	general question		96	Others or general knowledge
22	correct	correct	correct	correct	MCQ (5 choose 1)	general question		77	Others or general knowledge
23	Incorrect	Incorrect	Incorrect	Incorrect	MCQ (5 choose 1)	general question		89	Obstetrics and gynecology
24	correct	correct	correct	correct	MCQ (5 choose 1)	general question		94	Others or general knowledge
25	correct	correct	correct	correct	MCQ (5 choose 1)	general question		97	Others or general knowledge
26	correct	Incorrect	correct	Incorrect	MCQ (5 choose 1)	clinical question		90	Others or general knowledge
27	correct	correct	correct	correct	MCQ (5 choose 1)	clinical question	Yes	90	Ophthalmology
28	correct	correct	correct	correct	MCQ (5 choose 1)	clinical question	Yes	99	Endocrinology and metabolism
29	correct	correct	correct	Incorrect	MCQ (5 choose 1)	clinical question		89	Neurology and neurosurgery
30	correct	correct	correct	correct	MCQ (5 choose 1)	clinical question		78	Obstetrics and gynecology
31	correct	correct	correct	correct	MCQ (5 choose 1)	clinical question		99	Others or general knowledge
32	correct	correct	correct	correct	MCQ (5 choose 1)	clinical question		99	Others or general knowledge
33	correct	correct	correct	correct	MCQ (5 choose 1)	clinical question		100	Others or general knowledge
34	correct	correct	correct	correct	MCQ (5 choose 1)	clinical question	Yes	99	Infectious disease
35	correct	correct	Incorrect	Incorrect	MCQ (5 choose 1)	clinical question		69	Obstetrics and gynecology
36	Incorrect	Incorrect	Incorrect	Incorrect	MCQ (5 choose 1)	clinical question	Yes	72	Neurology and neurosurgery
37	correct	correct	correct	correct	MCQ (5 choose 1)	clinical question		100	Health policy, Epidemiology, and Public health
38	correct	correct	correct	correct	MCQ (5 choose 1)	clinical question		99	Others or general knowledge
39	correct	correct	correct	correct	MCQ (5 choose 1)	clinical question	Yes	97	Nephrology
40	correct	correct	correct	correct	MCQ (5 choose 1)	clinical question		32	Emergency medicine (including toxicology), anesthesiology and intensive care
41	correct	correct	correct	correct	MCQ (5 choose 1)	clinical question	Yes	82	Hematology
42	correct	correct	correct	correct	MCQ (5 choose 1)	clinical question		49	Emergency medicine (including toxicology), anesthesiology and intensive care
43	correct	correct	correct	correct	MCQ (5 choose 1)	clinical question		61	Cardiology
44	correct	correct	correct	correct	MCQ (5 choose 1)	clinical question	Yes	85	Pulmonology
45	correct	correct	correct	correct	MCQ (5 choose 1)	clinical question	Yes	72	Pulmonology
46	correct	Incorrect	Incorrect	correct	MCQ (5 choose 1)	clinical question		92	Urology
47	correct	correct	correct	correct	MCQ (5 choose 1)	clinical question		92	Urology
48	correct	correct	correct	correct	MCQ (5 choose 1)	clinical question		91	Pulmonology
49	correct	Incorrect	correct	Incorrect	MCQ (5 choose 1)	clinical question		97	Others or general knowledge
50	correct	correct	correct	correct	MCQ (5 choose 1)	clinical question		96	Cardiology
51	correct	correct	correct	correct	MCQ (5 choose 1)	clinical question		100	Emergency medicine (including toxicology), anesthesiology and intensive care

### Sheet: 2018F
	ChatGPT-4O	ChatGPT-4	Gemini 1.5 PRO	Claude 3 Opus	Type of question	General or clinical question	Questions with image or not	Accuracy rate of human examinees	Medical specialty
1	correct	correct	correct	correct	MCQ (5 choose 1)	general question		24	Others or general knowledge
2	correct	correct	correct	correct	MCQ (5 choose 1)	general question		98	Gastroenterology and hepatology
3	correct	correct	correct	correct	MCQ (5 choose 1)	general question		97	Health policy, Epidemiology, and Public health
4	correct	correct	correct	correct	MCQ (5 choose 1)	general question		99	Others or general knowledge
5	correct	correct	correct	correct	MCQ (5 choose 1)	general question		99	Others or general knowledge
6	correct	correct	correct	correct	MCQ (5 choose 1)	general question		97	Health policy, Epidemiology, and Public health
7	Incorrect	correct	Incorrect	correct	MCQ (5 choose 1)	general question		59	Obstetrics and gynecology
8	correct	correct	correct	correct	MCQ (5 choose 1)	general question		82	Psychiatrics
9	correct	correct	correct	correct	MCQ (5 choose 1)	general question		89	Others or general knowledge
10	correct	correct	correct	correct	MCQ (5 choose 1)	general question		84	Obstetrics and gynecology
11	correct	Incorrect	Incorrect	correct	MCQ (5 choose 1)	general question		14	Health policy, Epidemiology, and Public health
12	correct	Incorrect	Question LLM refused to answer	correct	MCQ (5 choose 1)	general question	Yes	90	Radiology
13	correct	correct	correct	Incorrect	MCQ (5 choose 1)	general question		99	Others or general knowledge
14	Incorrect	Incorrect	correct	correct	MCQ (5 choose 1)	general question		88	Health policy, Epidemiology, and Public health
15	correct	correct	correct	correct	MCQ (5 choose 1)	general question		89	Psychiatrics
16	correct	Incorrect	Incorrect	correct	MCQ (5 choose 1)	general question		74	Health policy, Epidemiology, and Public health
17	correct	correct	correct	correct	MCQ (5 choose 1)	general question		89	Health policy, Epidemiology, and Public health
18	correct	correct	correct	Incorrect	MCQ (5 choose 1)	general question		82	Pediatrics
19	correct	Incorrect	correct	correct	MCQ (5 choose 1)	general question		87	Health policy, Epidemiology, and Public health
20	correct	correct	Incorrect	correct	MCQ (5 choose 1)	general question		73	Health policy, Epidemiology, and Public health
21	correct	correct	correct	correct	MCQ (5 choose 1)	general question		98	Immunology and Rheumatology
22	correct	correct	correct	correct	MCQ (5 choose 1)	general question		96	Otorhinolaryngology
23	correct	correct	correct	correct	MCQ (5 choose 1)	general question		96	Health policy, Epidemiology, and Public health
24	Incorrect	Incorrect	Incorrect	Incorrect	MCQ (5 choose 1)	general question		78	Others or general knowledge
25	correct	correct	correct	correct	MCQ (5 choose 1)	general question		88	Others or general knowledge
26	correct	Incorrect	correct	Incorrect	MCQ (5 choose 1)	general question		74	Obstetrics and gynecology
27	correct	correct	correct	correct	MCQ (5 choose 1)	general question		70	Health policy, Epidemiology, and Public health
28	correct	correct	correct	correct	MCQ (5 choose 1)	general question		85	Others or general knowledge
29	correct	correct	correct	correct	MCQ (5 choose 1)	general question		70	Others or general knowledge
30	correct	correct	correct	correct	MCQ (5 choose 1)	general question		91	Others or general knowledge
31	correct	Incorrect	Incorrect	correct	MCQ (5 choose 1)	general question		64	Obstetrics and gynecology
32	correct	Incorrect	correct	Incorrect	MCQ (5 choose 1)	general question		86	Health policy, Epidemiology, and Public health
33	correct	correct	correct	correct	MCQ (5 choose 1)	general question		85	Others or general knowledge
34	correct	correct	correct	correct	MCQ (5 choose 1)	general question		100	Others or general knowledge
35	correct	correct	Incorrect	correct	MCQ (5 choose 1)	general question		77	Health policy, Epidemiology, and Public health
36	correct	Incorrect	correct	correct	MCQ (5 choose 2)	general question		90	Hematology
37	correct	Incorrect	Incorrect	correct	MCQ (5 choose 2)	general question		94	Psychiatrics
38	correct	correct	correct	correct	MCQ (5 choose 2)	general question		99	Others or general knowledge
39	correct	correct	correct	Incorrect	MCQ (5 choose 2)	general question		92	Hematology
40	correct	correct	correct	correct	MCQ (5 choose 2)	general question		94	Cardiology
41	correct	correct	Incorrect	correct	MCQ (5 choose 2)	general question		84	Others or general knowledge
42	correct	correct	correct	correct	MCQ (5 choose 2)	general question		92	Immunology and Rheumatology
43	correct	correct	correct	correct	MCQ (5 choose 2)	general question		82	Pediatrics
44	Incorrect	correct	correct	correct	MCQ (5 choose 3)	general question		95	Others or general knowledge
45	correct	correct	correct	correct	MCQ (5 choose 1)	clinical question		96	Emergency medicine (including toxicology), anesthesiology and intensive care
46	Incorrect	Incorrect	Incorrect	Incorrect	MCQ (5 choose 1)	clinical question		93	Psychiatrics
47	correct	correct	correct	correct	MCQ (5 choose 1)	clinical question	Yes	82	Pulmonology
48	correct	correct	correct	correct	MCQ (5 choose 1)	clinical question		59	Health policy, Epidemiology, and Public health
49	Incorrect	correct	correct	correct	MCQ (5 choose 1)	clinical question		75	Obstetrics and gynecology
50	correct	Incorrect	correct	correct	MCQ (5 choose 1)	clinical question	Yes	20	Others or general knowledge
51	excluded question
52	correct	correct	correct	Incorrect	MCQ (5 choose 1)	clinical question		62	Gastroenterology and hepatology
53	correct	correct	correct	correct	MCQ (5 choose 1)	clinical question		94	Pediatrics
54	correct	correct	correct	correct	MCQ (5 choose 1)	clinical question		99	Gastroenterology and hepatology
55	correct	Incorrect	correct	correct	MCQ (5 choose 1)	clinical question		82	Obstetrics and gynecology
56	correct	correct	correct	correct	MCQ (5 choose 1)	clinical question		96	Immunology and Rheumatology
57	correct	correct	correct	correct	MCQ (5 choose 1)	clinical question		56	Pediatrics
58	correct	Incorrect	correct	correct	MCQ (5 choose 1)	clinical question		56	Infectious disease
59	correct	Incorrect	Incorrect	correct	MCQ (5 choose 1)	clinical question		81	Obstetrics and gynecology
60	correct	correct	correct	correct	MCQ (5 choose 1)	clinical question		86	Others or general knowledge
61	Incorrect	correct	correct	correct	MCQ (5 choose 1)	clinical question		74	Nephrology
62	correct	Incorrect	Incorrect	correct	MCQ (5 choose 1)	clinical question	Yes	73	Ophthalmology
63	correct	correct	correct	Incorrect	MCQ (5 choose 1)	clinical question		82	Emergency medicine (including toxicology), anesthesiology and intensive care
64	Incorrect	correct	correct	Incorrect	MCQ (5 choose 1)	clinical question		39	Infectious disease
65	correct	correct	correct	correct	MCQ (5 choose 1)	clinical question		97	Endocrinology and metabolism
66	correct	correct	correct	correct	MCQ (5 choose 2)	clinical question	Yes	92	Otorhinolaryngology
67	correct	correct	Incorrect	correct	MCQ (5 choose 2)	clinical question		91	Nephrology
68	Incorrect	Incorrect	Incorrect	Incorrect	MCQ (5 choose 2)	clinical question	Yes	73	Obstetrics and gynecology
69	correct	correct	correct	correct	MCQ (5 choose 1)	clinical question		55	Emergency medicine (including toxicology), anesthesiology and intensive care
70	correct	correct	correct	correct	MCQ (5 choose 1)	clinical question		81	Emergency medicine (including toxicology), anesthesiology and intensive care
71	correct	correct	correct	correct	MCQ (5 choose 1)	clinical question		97	Cardiology
72	correct	Incorrect	correct	correct	MCQ (5 choose 1)	clinical question	Yes	84	Infectious disease
73	Incorrect	Incorrect	Incorrect	Incorrect	MCQ (5 choose 1)	clinical question	Yes	68	Infectious disease
74	Incorrect	Incorrect	correct	Incorrect	MCQ (5 choose 1)	clinical question	Yes	90	Neurology and neurosurgery
75	correct	correct	correct	correct	MCQ (5 choose 3)	clinical question		98	Endocrinology and metabolism
76	correct	Incorrect	Incorrect	Incorrect	MCQ (5 choose 1)	clinical question		77	Endocrinology and metabolism
77	correct	Incorrect	Incorrect	Incorrect	MCQ (5 choose 1)	clinical question		81	Endocrinology and metabolism
78	correct	correct	correct	correct	MCQ (5 choose 1)	clinical question	Yes	97	Cardiology
79	Incorrect	Incorrect	Incorrect	Incorrect	MCQ (5 choose 1)	clinical question	Yes	93	Cardiology
80	correct	correct	correct	correct	MCQ (5 choose 1)	clinical question	Yes	68	Cardiology
81	correct	correct	correct	correct	MCQ (5 choose 1)	clinical question		93	Orthopedics
82	correct	Incorrect	correct	Incorrect	MCQ (5 choose 3)	clinical question		60	Others or general knowledge
83	correct	correct	correct	correct	MCQ (5 choose 3)	clinical question		98	Others or general knowledge
84	Incorrect	Incorrect	Incorrect	Incorrect	calculation question	clinical question		16	Health policy, Epidemiology, and Public health
